# Quantification of Bias-Variance Tradeoffs in Genome-Wide Polygenic Indices: When ‘Good’ PGIs are Bad and ‘Bad’ PGIs are Good

**DOI:** 10.64898/2026.11.18.26368405

**Authors:** Yavor Dragostinov, Rachel E. Hsu, Garrett W. Ennis, Diego Londono-Correa, Ted Schwaba, Michel G. Nivard, Elliot M. Tucker-Drob

## Abstract

Polygenic indices (PGIs) are downwardly biased in their predictive accuracies in independent samples due to the presence of estimation error in Genome-Wide Association Studies (GWAS) from which they are constructed. By performing GWAS of the same phenotype in independent samples, we obtain to error-corrected estimates of PGI prediction accuracy, which we use to estimate the extent to which different PGI construction methods (unadjusted, Clumping, LDpred2-inf, LDpred2-auto, SBayesR, PRS-CS-auto) index total single nucleotide polymorphism (SNP) heritability. To ensure practicality of this approach when individual-level data from the original GWAS are not available, we provide a means of synthetically splitting existing GWAS summary statistics into independent halves. In both simulated and empirical data, we find that advanced PGI construction methods that produce enhanced uncorrected prediction accuracies (often by shrinking individual SNP effects towards zero or exactly to zero) also produce deflated error-corrected prediction accuracies. LDpred2-inf, which most closely resembles a multiple regression estimator to account for linkage disequilibrium without further aggressive shrinkage, consistently produces PGIs with relatively lower uncorrected prediction accuracies but higher error-corrected prediction accuracies that nearly fully recover SNP heritability. We show that PGI construction methods that implement aggressive shrinkage may also provide biased patterns of associations with collateral phenotypes, irrespective of error correction. By providing a means of straightforwardly obtaining error-corrected estimates of prediction accuracy using PGIs derived from standard GWAS summary statistics, we have highlighted an uncommonly recognized bias-variance tradeoff associated with the choice of PGI construction methods.
