## Supplementary Tables for "Quantification of Bias-Variance Tradeoffs in Genome-Wide Polygenic Indices: When ‘Good’ PGIs are Bad and ‘Bad’ PGIs are Good"

### Sheet: Table of Contents
Table of Contents
Supplementary Table S1	Simulation results with artifical genotypes across varying discovery sample sizes
Supplementary Table S2	Simulation results with real genotypes across different genetic architectures, PGI methods, and split-half approaches
Supplementary Table S3	Detailed simulation results across different genetic architectures, PGI methods, and split-half approaches
Supplementary Table S4	Evaluation of LD clumping parameters across three phenotypes in the UK Biobank
Supplementary Table S5	Simulation results for uncorrected and error-corrected estimates of collateral phenotypes with concentrated and diffuse genetic architectures
Supplementary Table S6	Empirical results and SNP counts (total and nonzero) across different phenotypes and PGI methods
Supplementary Table S7	Error-corrected and LDSC heritability estimates using synthetic splits of two existing GWAS summary statistics

### Sheet: S1
Total Discovery N	Uncorrected R²	Uncorrected R² SE	Error-Corrected R²	Error-Corrected R² SE
20K	0.006	0.002	0.121	0.039
20K	0.007	0.002	0.225	0.086
20K	0.006	0.002	0.128	0.039
20K	0.005	0.002	0.24	0.111
20K	0.006	0.002	0.202	0.084
Mean	0.006	0.002	0.183	0.072
100K	0.029	0.003	0.2	0.02
100K	0.026	0.003	0.206	0.022
100K	0.026	0.003	0.186	0.02
100K	0.029	0.003	0.19	0.019
100K	0.026	0.003	0.158	0.016
Mean	0.027	0.003	0.188	0.019
200K	0.045	0.004	0.188	0.014
200K	0.052	0.004	0.198	0.014
200K	0.053	0.004	0.196	0.014
200K	0.048	0.004	0.19	0.014
200K	0.045	0.004	0.173	0.013
Mean	0.049	0.004	0.189	0.014
600K	0.104	0.006	0.198	0.01
600K	0.088	0.006	0.186	0.01
600K	0.1	0.006	0.202	0.01
600K	0.091	0.006	0.184	0.01
600K	0.102	0.006	0.201	0.01
Mean	0.097	0.006	0.194	0.01
1.2M	0.136	0.006	0.201	0.009
1.2M	0.131	0.006	0.189	0.009
1.2M	0.125	0.006	0.193	0.009
1.2M	0.127	0.006	0.193	0.009
1.2M	0.138	0.006	0.209	0.01
Mean	0.131	0.006	0.197	0.009
2M	0.15	0.007	0.193	0.009
2M	0.143	0.007	0.193	0.009
2M	0.144	0.007	0.192	0.009
2M	0.15	0.007	0.191	0.009
2M	0.143	0.007	0.191	0.009
Mean	0.146	0.007	0.192	0.009
3M	0.161	0.007	0.19	0.009
3M	0.159	0.007	0.191	0.009
3M	0.161	0.007	0.192	0.009
3M	0.161	0.007	0.194	0.009
3M	0.168	0.007	0.199	0.009
Mean	0.162	0.007	0.193	0.009

### Sheet: S2
N Causal SNPs	PGI Method	Type of Split	Noise GWAS	Prediction Sample	True h²	Mean Uncorrected R²	Mean Uncorrected R² SE	Mean LDSC h²	Mean LDSC h² SE	Mean Error-Corrected R²	Mean Error-Corrected R² SE
500	SBayesR	Real	N/A	UKB	0.2	0.165	0.004	0.172	0.017	0.171	0.004
500	Clumping	Real	N/A	UKB	0.2	0.054	0.002	0.172	0.017	0.184	0.007
500	LDpred2-inf	Real	N/A	UKB	0.2	0.045	0.002	0.172	0.017	0.179	0.007
1k	SBayesR	Real	N/A	UKB	0.2	0.152	0.004	0.197	0.016	0.164	0.004
1k	Clumping	Real	N/A	UKB	0.2	0.054	0.002	0.197	0.016	0.183	0.007
1k	LDpred2-inf	Real	N/A	UKB	0.2	0.046	0.002	0.197	0.016	0.179	0.007
5k	SBayesR	Real	N/A	UKB	0.2	0.115	0.003	0.202	0.01	0.168	0.005
5k	Clumping	Real	N/A	UKB	0.2	0.047	0.002	0.202	0.01	0.179	0.007
5k	LDpred2-inf	Real	N/A	UKB	0.2	0.046	0.002	0.202	0.01	0.184	0.008
10k	SBayesR	Real	N/A	UKB	0.2	0.091	0.003	0.198	0.01	0.16	0.005
10k	Clumping	Real	N/A	UKB	0.2	0.043	0.002	0.198	0.01	0.175	0.007
10k	LDpred2-inf	Real	N/A	UKB	0.2	0.044	0.002	0.198	0.01	0.182	0.008
20k	Unadjusted	Real	N/A	UKB	0.2	0.055	0.003	0.2	0.008	0.093	0.004
20k	LDpred2-auto	Real	N/A	UKB	0.2	0.074	0.003	0.2	0.008	0.15	0.005
20k	PRS-CS-auto	Real	N/A	UKB	0.2	0.068	0.003	0.2	0.008	0.131	0.005
20k	SBayesR	Real	N/A	UKB	0.2	0.076	0.003	0.2	0.008	0.155	0.005
20k	Clumping	Real	N/A	UKB	0.2	0.038	0.002	0.2	0.008	0.169	0.008
20k	LDpred2-inf	Real	N/A	UKB	0.2	0.045	0.002	0.2	0.008	0.188	0.008
30k	SBayesR	Real	N/A	UKB	0.2	0.068	0.003	0.192	0.008	0.147	0.005
30k	Clumping	Real	N/A	UKB	0.2	0.036	0.002	0.192	0.008	0.169	0.008
30k	LDpred2-inf	Real	N/A	UKB	0.2	0.045	0.002	0.192	0.008	0.187	0.008
100k	SBayesR	Real	N/A	UKB	0.2	0.057	0.003	0.193	0.006	0.126	0.005
100k	Clumping	Real	N/A	UKB	0.2	0.033	0.002	0.193	0.006	0.166	0.008
100k	LDpred2-inf	Real	N/A	UKB	0.2	0.045	0.002	0.193	0.006	0.184	0.008
20k	LDpred2-inf	Real	N/A	HRS	0.2	0.043	0.002	0.212	0.01	0.175	0.014
10k	LDpred2-inf	Synthetic	UKB	UKB	0.2	0.043	0.002	0.198	0.01	0.206	0.009
20k	LDpred2-inf	Synthetic	UKB	UKB	0.2	0.044	0.002	0.2	0.008	0.21	0.009
30k	LDpred2-inf	Synthetic	UKB	UKB	0.2	0.044	0.002	0.192	0.008	0.208	0.009
100k	LDpred2-inf	Synthetic	UKB	UKB	0.2	0.045	0.002	0.189	0.007	0.201	0.008
20k	LDpred2-inf	Synthetic	UKB	HRS	0.2	0.043	0.002	0.213	0.009	0.175	0.014
20k	LDpred2-inf	Synthetic	HRS	UKB	0.2	0.045	0.002	0.202	0.009	0.182	0.007
20k	LDpred2-inf	Real	N/A	UKB	0.05	0.005	0.002	0.051	0.001	0.045	0.005
20k Functional Annotations	Clumping	Real	N/A	UKB	0.2	0.039	0.002	0.214	0.014	0.172	0.008
20k Functional Annotations	LDpred2-inf	Real	N/A	UKB	0.2	0.045	0.002	0.214	0.014	0.186	0.008
20k Functional Annotations	LDpred2-inf	Synthetic	UKB	UKB	0.2	0.044	0.002	0.215	0.014	0.21	0.009

### Sheet: S3
N Causal SNPs	Replication	PGI Method	Type of Split	Noise GWAS	Prediction Sample	True h²	Uncorrected R²	Uncorrected R² SE	LDSC h²	LDSC h² SE	Error-Corrected R²	Error-Corrected R² SE
500	1	SBayesR	Real	N/A	UKB	0.2	0.17	0.004	0.159	0.017	0.176	0.004
500	2	SBayesR	Real	N/A	UKB	0.2	0.166	0.004	0.187	0.018	0.174	0.004
500	3	SBayesR	Real	N/A	UKB	0.2	0.161	0.004	0.156	0.016	0.168	0.004
500	4	SBayesR	Real	N/A	UKB	0.2	0.163	0.004	0.173	0.017	0.169	0.004
500	5	SBayesR	Real	N/A	UKB	0.2	0.164	0.004	0.183	0.018	0.17	0.004
500	Average	SBayesR	Real	N/A	UKB	0.2	0.1648	0.004	0.1716	0.0172	0.1714	0.004
500	1	Clumping	Real	N/A	UKB	0.2	0.0546261	0.002	0.159	0.017	0.185112	0.00692085
500	2	Clumping	Real	N/A	UKB	0.2	0.0501197	0.002	0.187	0.018	0.176426	0.00688463
500	3	Clumping	Real	N/A	UKB	0.2	0.0563584	0.002	0.156	0.016	0.196899	0.00724804
500	4	Clumping	Real	N/A	UKB	0.2	0.053243	0.002	0.173	0.017	0.184253	0.00691582
500	5	Clumping	Real	N/A	UKB	0.2	0.0546954	0.002	0.183	0.018	0.179323	0.00668851
500	Average	Clumping	Real	N/A	UKB	0.2	0.0538085	0.002	0.1716	0.0172	0.184403	0.00693157
500	1	LDpred2-inf	Real	N/A	UKB	0.2	0.045	0.002	0.159	0.017	0.185	0.008
500	2	LDpred2-inf	Real	N/A	UKB	0.2	0.043	0.002	0.187	0.018	0.184	0.008
500	3	LDpred2-inf	Real	N/A	UKB	0.2	0.049	0.002	0.156	0.016	0.183	0.007
500	4	LDpred2-inf	Real	N/A	UKB	0.2	0.046	0.002	0.173	0.017	0.177	0.007
500	5	LDpred2-inf	Real	N/A	UKB	0.2	0.04	0.002	0.183	0.018	0.165	0.007
500	Average	LDpred2-inf	Real	N/A	UKB	0.2	0.0446	0.002	0.1716	0.0172	0.1788	0.0074
1k	1	SBayesR	Real	N/A	UKB	0.2	0.155	0.004	0.188	0.015	0.167	0.004
1k	2	SBayesR	Real	N/A	UKB	0.2	0.147	0.004	0.212	0.015	0.159	0.004
1k	3	SBayesR	Real	N/A	UKB	0.2	0.149	0.004	0.195	0.016	0.161	0.004
1k	4	SBayesR	Real	N/A	UKB	0.2	0.157	0.004	0.2	0.015	0.168	0.004
1k	5	SBayesR	Real	N/A	UKB	0.2	0.154	0.004	0.189	0.018	0.165	0.004
1k	Average	SBayesR	Real	N/A	UKB	0.2	0.1524	0.004	0.1968	0.0158	0.164	0.004
1k	1	Clumping	Real	N/A	UKB	0.2	0.0530059	0.002	0.188	0.015	0.181299	0.00685569
1k	2	Clumping	Real	N/A	UKB	0.2	0.0531161	0.002	0.212	0.015	0.176912	0.00667182
1k	3	Clumping	Real	N/A	UKB	0.2	0.051118	0.002	0.195	0.016	0.181258	0.00696395
1k	4	Clumping	Real	N/A	UKB	0.2	0.057057	0.002	0.2	0.015	0.190071	0.00693808
1k	5	Clumping	Real	N/A	UKB	0.2	0.0539424	0.002	0.189	0.018	0.186781	0.00699075
1k	Average	Clumping	Real	N/A	UKB	0.2	0.0536479	0.002	0.1968	0.0158	0.183264	0.00688406
1k	1	LDpred2-inf	Real	N/A	UKB	0.2	0.045	0.002	0.188	0.015	0.174	0.007
1k	2	LDpred2-inf	Real	N/A	UKB	0.2	0.041	0.002	0.212	0.015	0.175	0.008
1k	3	LDpred2-inf	Real	N/A	UKB	0.2	0.045	0.002	0.195	0.016	0.176	0.007
1k	4	LDpred2-inf	Real	N/A	UKB	0.2	0.049	0.002	0.2	0.015	0.185	0.007
1k	5	LDpred2-inf	Real	N/A	UKB	0.2	0.049	0.002	0.189	0.018	0.186	0.007
1k	Average	LDpred2-inf	Real	N/A	UKB	0.2	0.0458	0.002	0.1968	0.0158	0.1792	0.0072
5k	1	SBayesR	Real	N/A	UKB	0.2	0.1119	0.0034	0.197	0.01	0.161801	0.00462693
5k	2	SBayesR	Real	N/A	UKB	0.2	0.1155	0.0035	0.205	0.01	0.169896	0.00477242
5k	3	SBayesR	Real	N/A	UKB	0.2	0.1193	0.0036	0.204	0.01	0.173054	0.00481803
5k	4	SBayesR	Real	N/A	UKB	0.2	0.1146	0.0035	0.201	0.009	0.165832	0.0047084
5k	5	SBayesR	Real	N/A	UKB	0.2	0.1146	0.0035	0.201	0.009	0.168516	0.00478691
5k	Average	SBayesR	Real	N/A	UKB	0.2	0.11518	0.0035	0.2016	0.0096	0.16782	0.00474254
5k	1	Clumping	Real	N/A	UKB	0.2	0.0459	0.0023	0.197	0.01	0.180146	0.00730692
5k	2	Clumping	Real	N/A	UKB	0.2	0.0472	0.0023	0.205	0.01	0.183941	0.0073871
5k	3	Clumping	Real	N/A	UKB	0.2	0.049	0.0024	0.204	0.01	0.182909	0.00723429
5k	4	Clumping	Real	N/A	UKB	0.2	0.0451	0.0023	0.201	0.009	0.17186	0.00706642
5k	5	Clumping	Real	N/A	UKB	0.2	0.0467	0.0023	0.201	0.009	0.178484	0.00724601
5k	Average	Clumping	Real	N/A	UKB	0.2	0.04678	0.00232	0.2016	0.0096	0.179468	0.00724815
5k	1	LDpred2-inf	Real	N/A	UKB	0.2	0.0436	0.0022	0.197	0.01	0.174236	0.007255
5k	2	LDpred2-inf	Real	N/A	UKB	0.2	0.0454	0.0023	0.205	0.01	0.184316	0.00755655
5k	3	LDpred2-inf	Real	N/A	UKB	0.2	0.049	0.0024	0.204	0.01	0.192523	0.00763127
5k	4	LDpred2-inf	Real	N/A	UKB	0.2	0.0435	0.0022	0.201	0.009	0.183786	0.00773298
5k	5	LDpred2-inf	Real	N/A	UKB	0.2	0.0462	0.0023	0.201	0.009	0.18581	0.00759567
5k	Average	LDpred2-inf	Real	N/A	UKB	0.2	0.04554	0.00228	0.2016	0.0096	0.184134	0.0075543
10k	1	SBayesR	Real	N/A	UKB	0.2	0.0917	0.0032	0.199	0.01	0.162	0.005
10k	2	SBayesR	Real	N/A	UKB	0.2	0.0846	0.003	0.196	0.01	0.151	0.005
10k	3	SBayesR	Real	N/A	UKB	0.2	0.0924	0.0032	0.207	0.01	0.162	0.005
10k	4	SBayesR	Real	N/A	UKB	0.2	0.0917	0.0032	0.187	0.009	0.162	0.005
10k	5	SBayesR	Real	N/A	UKB	0.2	0.0943	0.0032	0.201	0.009	0.163	0.005
10k	Average	SBayesR	Real	N/A	UKB	0.2	0.09094	0.00316	0.198	0.0096	0.16	0.005
10k	1	Clumping	Real	N/A	UKB	0.2	0.0436	0.002	0.199	0.01	0.1795	0.0075
10k	2	Clumping	Real	N/A	UKB	0.2	0.0401	0.002	0.196	0.01	0.1588	0.0069
10k	3	Clumping	Real	N/A	UKB	0.2	0.0445	0.002	0.207	0.01	0.1825	0.0076
10k	4	Clumping	Real	N/A	UKB	0.2	0.0437	0.002	0.187	0.009	0.1748	0.0073
10k	5	Clumping	Real	N/A	UKB	0.2	0.0435	0.002	0.201	0.009	0.178	0.0075
10k	Average	Clumping	Real	N/A	UKB	0.2	0.04308	0.002	0.198	0.0096	0.17472	0.00736
10k	1	LDpred2-inf	Real	N/A	UKB	0.2	0.043	0.002	0.199	0.01	0.188	0.008
10k	2	LDpred2-inf	Real	N/A	UKB	0.2	0.041	0.002	0.196	0.01	0.166	0.007
10k	3	LDpred2-inf	Real	N/A	UKB	0.2	0.045	0.002	0.207	0.01	0.192	0.008
10k	4	LDpred2-inf	Real	N/A	UKB	0.2	0.044	0.002	0.187	0.009	0.178	0.007
10k	5	LDpred2-inf	Real	N/A	UKB	0.2	0.046	0.002	0.201	0.009	0.187	0.008
10k	Average	LDpred2-inf	Real	N/A	UKB	0.2	0.0438	0.002	0.198	0.0096	0.1822	0.0076
20k	1	PGI Unadjusted	Real	N/A	UKB	0.2	0.059	0.003	0.202	0.009	0.098	0.004
20k	2	PGI Unadjusted	Real	N/A	UKB	0.2	0.055	0.002	0.205	0.008	0.095	0.004
20k	3	PGI Unadjusted	Real	N/A	UKB	0.2	0.054	0.003	0.207	0.009	0.088	0.004
20k	4	PGI Unadjusted	Real	N/A	UKB	0.2	0.051	0.002	0.193	0.008	0.086	0.004
20k	5	PGI Unadjusted	Real	N/A	UKB	0.2	0.055	0.003	0.191	0.008	0.097	0.004
20k	Average	PGI Unadjusted	Real	N/A	UKB	0.2	0.0548	0.0026	0.1996	0.0084	0.0928	0.004
20k	1	LDpred2-auto	Real	N/A	UKB	0.2	0.074	0.003	0.202	0.009	0.152	0.005
20k	2	LDpred2-auto	Real	N/A	UKB	0.2	0.074	0.003	0.205	0.008	0.153	0.005
20k	3	LDpred2-auto	Real	N/A	UKB	0.2	0.073	0.003	0.207	0.009	0.149	0.005
20k	4	LDpred2-auto	Real	N/A	UKB	0.2	0.074	0.003	0.193	0.008	0.148	0.005
20k	5	LDpred2-auto	Real	N/A	UKB	0.2	0.073	0.003	0.191	0.008	0.148	0.005
20k	Average	LDpred2-auto	Real	N/A	UKB	0.2	0.0736	0.003	0.1996	0.0084	0.15	0.005
20k	1	PRS-CS-auto	Real	N/A	UKB	0.2	0.069	0.003	0.202	0.009	0.134	0.005
20k	2	PRS-CS-auto	Real	N/A	UKB	0.2	0.067	0.003	0.205	0.008	0.134	0.005
20k	3	PRS-CS-auto	Real	N/A	UKB	0.2	0.068	0.003	0.207	0.009	0.13	0.005
20k	4	PRS-CS-auto	Real	N/A	UKB	0.2	0.067	0.003	0.193	0.008	0.126	0.005
20k	5	PRS-CS-auto	Real	N/A	UKB	0.2	0.067	0.003	0.191	0.008	0.129	0.005
20k	Average	PRS-CS-auto	Real	N/A	UKB	0.2	0.0676	0.003	0.1996	0.0084	0.1306	0.005
20k	1	SBayesR	Real	N/A	UKB	0.2	0.076	0.003	0.202	0.009	0.159	0.005
20k	2	SBayesR	Real	N/A	UKB	0.2	0.071	0.003	0.205	0.008	0.144	0.005
20k	3	SBayesR	Real	N/A	UKB	0.2	0.076	0.003	0.207	0.009	0.154	0.005
20k	4	SBayesR	Real	N/A	UKB	0.2	0.073	0.003	0.193	0.008	0.147	0.005
20k	5	SBayesR	Real	N/A	UKB	0.2	0.083	0.003	0.191	0.008	0.172	0.005
20k	Average	SBayesR	Real	N/A	UKB	0.2	0.0758	0.003	0.1996	0.0084	0.1552	0.005
20k	1	Clumping	Real	N/A	UKB	0.2	0.037	0.002	0.202	0.009	0.168	0.008
20k	2	Clumping	Real	N/A	UKB	0.2	0.039	0.002	0.205	0.008	0.167	0.007
20k	3	Clumping	Real	N/A	UKB	0.2	0.038	0.002	0.207	0.009	0.168	0.008
20k	4	Clumping	Real	N/A	UKB	0.2	0.04	0.002	0.193	0.008	0.175	0.008
20k	5	Clumping	Real	N/A	UKB	0.2	0.038	0.002	0.191	0.008	0.168	0.008
20k	Average	Clumping	Real	N/A	UKB	0.2	0.0384	0.002	0.1996	0.0084	0.1692	0.0078
20k	1	LDpred2-inf	Real	N/A	UKB	0.2	0.043	0.002	0.202	0.009	0.188	0.008
20k	2	LDpred2-inf	Real	N/A	UKB	0.2	0.045	0.002	0.205	0.008	0.18	0.007
20k	3	LDpred2-inf	Real	N/A	UKB	0.2	0.044	0.002	0.207	0.009	0.188	0.008
20k	4	LDpred2-inf	Real	N/A	UKB	0.2	0.043	0.002	0.193	0.008	0.184	0.008
20k	5	LDpred2-inf	Real	N/A	UKB	0.2	0.049	0.002	0.191	0.008	0.202	0.008
20k	Average	LDpred2-inf	Real	N/A	UKB	0.2	0.0448	0.002	0.1996	0.0084	0.1884	0.0078
30k	1	SBayesR	Real	N/A	UKB	0.2	0.0672	0.0028	0.194	0.008	0.147	0.005
30k	2	SBayesR	Real	N/A	UKB	0.2	0.0679	0.0028	0.184	0.008	0.145	0.005
30k	3	SBayesR	Real	N/A	UKB	0.2	0.0727	0.0029	0.199	0.007	0.156	0.005
30k	4	SBayesR	Real	N/A	UKB	0.2	0.0662	0.0027	0.196	0.008	0.146	0.005
30k	5	SBayesR	Real	N/A	UKB	0.2	0.0643	0.0027	0.189	0.008	0.14	0.005
30k	Average	SBayesR	Real	N/A	UKB	0.2	0.06766	0.00278	0.1924	0.0078	0.1468	0.005
30k	1	Clumping	Real	N/A	UKB	0.2	0.036	0.002	0.194	0.008	0.1731	0.0081
30k	2	Clumping	Real	N/A	UKB	0.2	0.0353	0.002	0.184	0.008	0.1626	0.0076
30k	3	Clumping	Real	N/A	UKB	0.2	0.0381	0.002	0.199	0.007	0.1703	0.0077
30k	4	Clumping	Real	N/A	UKB	0.2	0.0351	0.002	0.196	0.008	0.1697	0.008
30k	5	Clumping	Real	N/A	UKB	0.2	0.0347	0.002	0.189	0.008	0.1695	0.008
30k	Average	Clumping	Real	N/A	UKB	0.2	0.03584	0.002	0.1924	0.0078	0.16904	0.00788
30k	1	LDpred2-inf	Real	N/A	UKB	0.2	0.047	0.002	0.194	0.008	0.187	0.008
30k	2	LDpred2-inf	Real	N/A	UKB	0.2	0.0442	0.002	0.184	0.008	0.183	0.008
30k	3	LDpred2-inf	Real	N/A	UKB	0.2	0.0462	0.002	0.199	0.007	0.195	0.008
30k	4	LDpred2-inf	Real	N/A	UKB	0.2	0.0469	0.002	0.196	0.008	0.189	0.008
30k	5	LDpred2-inf	Real	N/A	UKB	0.2	0.0401	0.002	0.189	0.008	0.179	0.008
30k	Average	LDpred2-inf	Real	N/A	UKB	0.2	0.04488	0.002	0.1924	0.0078	0.1866	0.008
100k	1	SBayesR	Real	N/A	UKB	0.2	0.055	0.002	0.19	0.005	0.125	0.005
100k	2	SBayesR	Real	N/A	UKB	0.2	0.063	0.003	0.199	0.006	0.138	0.005
100k	3	SBayesR	Real	N/A	UKB	0.2	0.053	0.002	0.188	0.006	0.118	0.005
100k	4	SBayesR	Real	N/A	UKB	0.2	0.057	0.003	0.198	0.006	0.121	0.005
100k	5	SBayesR	Real	N/A	UKB	0.2	0.056	0.003	0.191	0.006	0.128	0.005
100k	Average	SBayesR	Real	N/A	UKB	0.2	0.0568	0.0026	0.1932	0.0058	0.126	0.005
100k	1	Clumping	Real	N/A	UKB	0.2	0.0315956	0.002	0.19	0.005	0.164921	0.00819078
100k	2	Clumping	Real	N/A	UKB	0.2	0.0361972	0.002	0.199	0.006	0.173574	0.00809971
100k	3	Clumping	Real	N/A	UKB	0.2	0.0314752	0.002	0.188	0.006	0.166445	0.00834548
100k	4	Clumping	Real	N/A	UKB	0.2	0.0334304	0.002	0.198	0.006	0.154092	0.00737451
100k	5	Clumping	Real	N/A	UKB	0.2	0.031725	0.002	0.191	0.006	0.169877	0.00853815
100k	Average	Clumping	Real	N/A	UKB	0.2	0.0328847	0.002	0.1932	0.0058	0.165782	0.00810972
100k	1	LDpred2-inf	Real	N/A	UKB	0.2	0.045	0.002	0.19	0.005	0.182	0.007
100k	2	LDpred2-inf	Real	N/A	UKB	0.2	0.051	0.002	0.199	0.006	0.202	0.008
100k	3	LDpred2-inf	Real	N/A	UKB	0.2	0.041	0.002	0.188	0.006	0.175	0.008
100k	4	LDpred2-inf	Real	N/A	UKB	0.2	0.045	0.002	0.198	0.006	0.179	0.007
100k	5	LDpred2-inf	Real	N/A	UKB	0.2	0.044	0.002	0.191	0.006	0.181	0.008
100k	Average	LDpred2-inf	Real	N/A	UKB	0.2	0.0452	0.002	0.1932	0.0058	0.1838	0.0076
20k	1	LDpred2-inf	Real	N/A	HRS	0.2	0.041	0.002	0.22	0.009	0.168	0.013
20k	2	LDpred2-inf	Real	N/A	HRS	0.2	0.043	0.002	0.209	0.01	0.171	0.013
20k	3	LDpred2-inf	Real	N/A	HRS	0.2	0.043	0.002	0.205	0.01	0.173	0.014
20k	4	LDpred2-inf	Real	N/A	HRS	0.2	0.038	0.002	0.214	0.01	0.166	0.014
20k	5	LDpred2-inf	Real	N/A	HRS	0.2	0.048	0.002	0.213	0.009	0.195	0.015
20k	Average	LDpred2-inf	Real	N/A	HRS	0.2	0.0426	0.002	0.2122	0.0096	0.1746	0.0138
10k	1	LDpred2-inf	Synthetic	UKB	UKB	0.2	0.042	0.002	0.196	0.011	0.213	0.009
10k	2	LDpred2-inf	Synthetic	UKB	UKB	0.2	0.04	0.002	0.199	0.01	0.188	0.008
10k	3	LDpred2-inf	Synthetic	UKB	UKB	0.2	0.043	0.002	0.207	0.01	0.22	0.009
10k	4	LDpred2-inf	Synthetic	UKB	UKB	0.2	0.043	0.002	0.189	0.009	0.199	0.008
10k	5	LDpred2-inf	Synthetic	UKB	UKB	0.2	0.045	0.002	0.199	0.009	0.208	0.009
10k	Average	LDpred2-inf	Synthetic	UKB	UKB	0.2	0.0426	0.002	0.198	0.0098	0.2056	0.0086
20k	1	LDpred2-inf	Synthetic	UKB	UKB	0.2	0.042	0.002	0.201	0.008	0.211	0.009
20k	2	LDpred2-inf	Synthetic	UKB	UKB	0.2	0.043	0.002	0.203	0.009	0.204	0.009
20k	3	LDpred2-inf	Synthetic	UKB	UKB	0.2	0.043	0.002	0.206	0.008	0.208	0.009
20k	4	LDpred2-inf	Synthetic	UKB	UKB	0.2	0.042	0.002	0.199	0.009	0.201	0.009
20k	5	LDpred2-inf	Synthetic	UKB	UKB	0.2	0.048	0.002	0.193	0.008	0.224	0.009
20k	Average	LDpred2-inf	Synthetic	UKB	UKB	0.2	0.0436	0.002	0.2004	0.0084	0.2096	0.009
30k	1	LDpred2-inf	Synthetic	UKB	UKB	0.2	0.046	0.002	0.194	0.008	0.207	0.009
30k	2	LDpred2-inf	Synthetic	UKB	UKB	0.2	0.043	0.002	0.185	0.009	0.209	0.009
30k	3	LDpred2-inf	Synthetic	UKB	UKB	0.2	0.045	0.002	0.199	0.008	0.218	0.009
30k	4	LDpred2-inf	Synthetic	UKB	UKB	0.2	0.046	0.002	0.194	0.007	0.21	0.009
30k	5	LDpred2-inf	Synthetic	UKB	UKB	0.2	0.04	0.002	0.187	0.008	0.195	0.009
30k	Average	LDpred2-inf	Synthetic	UKB	UKB	0.2	0.044	0.002	0.1918	0.008	0.2078	0.009
100k	1	LDpred2-inf	Synthetic	UKB	UKB	0.2	0.045	0.002	0.185	0.007	0.199	0.008
100k	2	LDpred2-inf	Synthetic	UKB	UKB	0.2	0.05	0.002	0.194	0.007	0.219	0.009
100k	3	LDpred2-inf	Synthetic	UKB	UKB	0.2	0.04	0.002	0.185	0.007	0.193	0.009
100k	4	LDpred2-inf	Synthetic	UKB	UKB	0.2	0.045	0.002	0.195	0.008	0.2	0.008
100k	5	LDpred2-inf	Synthetic	UKB	UKB	0.2	0.043	0.002	0.188	0.007	0.196	0.008
100k	Average	LDpred2-inf	Synthetic	UKB	UKB	0.2	0.0446	0.002	0.1894	0.0072	0.2014	0.0084
20k	1	LDpred2-inf	Synthetic	UKB	HRS	0.2	0.041	0.002	0.221	0.01	0.168	0.013
20k	2	LDpred2-inf	Synthetic	UKB	HRS	0.2	0.043	0.002	0.209	0.009	0.174	0.014
20k	3	LDpred2-inf	Synthetic	UKB	HRS	0.2	0.043	0.002	0.204	0.009	0.178	0.014
20k	4	LDpred2-inf	Synthetic	UKB	HRS	0.2	0.038	0.002	0.216	0.01	0.163	0.014
20k	5	LDpred2-inf	Synthetic	UKB	HRS	0.2	0.048	0.002	0.213	0.009	0.191	0.014
20k	Average	LDpred2-inf	Synthetic	UKB	HRS	0.2	0.0426	0.002	0.2126	0.0094	0.1748	0.0138
20k	1	LDpred2-inf	Synthetic	HRS	UKB	0.2	0.043	0.002	0.204	0.009	0.182	0.008
20k	2	LDpred2-inf	Synthetic	HRS	UKB	0.2	0.045	0.002	0.203	0.01	0.179	0.007
20k	3	LDpred2-inf	Synthetic	HRS	UKB	0.2	0.044	0.002	0.208	0.009	0.18	0.007
20k	4	LDpred2-inf	Synthetic	HRS	UKB	0.2	0.043	0.002	0.202	0.009	0.175	0.007
20k	5	LDpred2-inf	Synthetic	HRS	UKB	0.2	0.051	0.002	0.191	0.009	0.196	0.008
20k	Average	LDpred2-inf	Synthetic	HRS	UKB	0.2	0.0452	0.002	0.2016	0.0092	0.1824	0.0074
20k	1	LDpred2-inf	Real	N/A	UKB	0.05	0.005	0.002	0.052	0.001	0.051	0.006
20k	2	LDpred2-inf	Real	N/A	UKB	0.05	0.004	0.002	0.057	0.001	0.041	0.005
20k	3	LDpred2-inf	Real	N/A	UKB	0.05	0.005	0.002	0.052	0.001	0.045	0.005
20k	4	LDpred2-inf	Real	N/A	UKB	0.05	0.005	0.002	0.04	0.001	0.04	0.005
20k	5	LDpred2-inf	Real	N/A	UKB	0.05	0.006	0.002	0.054	0.001	0.048	0.005
20k	Average	LDpred2-inf	Real	N/A	UKB	0.05	0.005	0.002	0.051	0.001	0.045	0.0052
20k Functional Annotations	1	Clumping	Real	N/A	UKB	0.2	0.039	0.002	0.213	0.014	0.184	0.008
20k Functional Annotations	2	Clumping	Real	N/A	UKB	0.2	0.039	0.002	0.219	0.014	0.169	0.008
20k Functional Annotations	3	Clumping	Real	N/A	UKB	0.2	0.036	0.002	0.212	0.013	0.154	0.007
20k Functional Annotations	4	Clumping	Real	N/A	UKB	0.2	0.039	0.002	0.225	0.016	0.172	0.008
20k Functional Annotations	5	Clumping	Real	N/A	UKB	0.2	0.04	0.002	0.199	0.012	0.182	0.008
20k Functional Annotations	Average	Clumping	Real	N/A	UKB	0.2	0.0386	0.002	0.2136	0.0138	0.1722	0.0078
20k Functional Annotations	1	LDpred2-inf	Real	N/A	UKB	0.2	0.044	0.002	0.213	0.014	0.178	0.007
20k Functional Annotations	2	LDpred2-inf	Real	N/A	UKB	0.2	0.046	0.002	0.219	0.014	0.187	0.008
20k Functional Annotations	3	LDpred2-inf	Real	N/A	UKB	0.2	0.045	0.002	0.212	0.013	0.181	0.007
20k Functional Annotations	4	LDpred2-inf	Real	N/A	UKB	0.2	0.041	0.002	0.225	0.016	0.182	0.008
20k Functional Annotations	5	LDpred2-inf	Real	N/A	UKB	0.2	0.05	0.002	0.199	0.012	0.202	0.008
20k Functional Annotations	Average	LDpred2-inf	Real	N/A	UKB	0.2	0.0452	0.002	0.2136	0.0138	0.186	0.0076
20k Functional Annotations	1	LDpred2-inf	Synthetic	UKB	UKB	0.2	0.043	0.002	0.212	0.014	0.201	0.009
20k Functional Annotations	2	LDpred2-inf	Synthetic	UKB	UKB	0.2	0.044	0.002	0.22	0.014	0.212	0.009
20k Functional Annotations	3	LDpred2-inf	Synthetic	UKB	UKB	0.2	0.044	0.002	0.213	0.013	0.204	0.009
20k Functional Annotations	4	LDpred2-inf	Synthetic	UKB	UKB	0.2	0.04	0.002	0.228	0.016	0.207	0.009
20k Functional Annotations	5	LDpred2-inf	Synthetic	UKB	UKB	0.2	0.049	0.002	0.2	0.012	0.225	0.009
20k Functional Annotations	Average	LDpred2-inf	Synthetic	UKB	UKB	0.2	0.044	0.002	0.2146	0.0138	0.2098	0.009

### Sheet: S4
Trait	r²	Window	Uncorrected R2 (SE)	Error-corrected R2 (SE)
EA	0.01	1mb	0.033 (0.002)	0.155 (0.008)
EA	0.01	3mb	0.032 (0.002)	0.157 (0.008)
EA	0.01	5mb	0.032 (0.002)	0.157 (0.008)
EA	0.05	1mb	0.039 (0.002)	0.147 (0.007)
EA	0.05	3mb	0.038 (0.002)	0.147 (0.007)
EA	0.05	5mb	0.038 (0.002)	0.147 (0.007)
EA	0.1	1mb	0.042 (0.002)	0.142 (0.006)
EA	0.1	3mb	0.042 (0.002)	0.142 (0.006)
EA	0.1	5mb	0.042 (0.002)	0.142 (0.006)
Height	0.01	1mb	0.155 (0.004)	0.389 (0.008)
Height	0.01	3mb	0.154 (0.004)	0.392 (0.008)
Height	0.01	5mb	0.154 (0.004)	0.393 (0.008)
Height	0.05	1mb	0.170 (0.004)	0.386 (0.008)
Height	0.05	3mb	0.170 (0.004)	0.387 (0.008)
Height	0.05	5mb	0.170 (0.004)	0.388 (0.008)
Height	0.1	1mb	0.175 (0.004)	0.368 (0.008)
Height	0.1	3mb	0.175 (0.004)	0.369 (0.008)
Height	0.1	5mb	0.175 (0.004)	0.369 (0.008)
VNR	0.01	1mb	0.018 (0.002)	0.195 (0.024)
VNR	0.01	3mb	0.017 (0.002)	0.193 (0.024)
VNR	0.01	5mb	0.017 (0.002)	0.190 (0.024)
VNR	0.05	1mb	0.023 (0.003)	0.198 (0.020)
VNR	0.05	3mb	0.023 (0.003)	0.196 (0.020)
VNR	0.05	5mb	0.023 (0.003)	0.195 (0.020)
VNR	0.1	1mb	0.026 (0.003)	0.197 (0.018)
VNR	0.1	3mb	0.026 (0.003)	0.197 (0.018)
VNR	0.1	5mb	0.026 (0.003)	0.196 (0.018)

### Sheet: S5
Replication	PGI Method	Phenotype	Uncorrected R²	Uncorrected R² SE	Error-Corrected R²	Error-Corrected R² SE
1	LDpred2-inf	A	0.0248	0.00171	0.0997037	0.00552349
1	LDpred2-inf	B	0.0198	0.00153	0.0798735	0.00493851
1	SBayesR	A	0.0397	0.00214	0.0861386	0.00397595
1	SBayesR	B	0.0244	0.00169	0.0529344	0.00314195
2	LDpred2-inf	A	0.0231	0.00165	0.0872116	0.00501331
2	LDpred2-inf	B	0.0222	0.00162	0.0838227	0.00491481
2	SBayesR	A	0.0369	0.00207	0.0788509	0.00378932
2	SBayesR	B	0.0278	0.00181	0.059485	0.00330693
3	LDpred2-inf	A	0.0228	0.00164	0.0916833	0.00529538
3	LDpred2-inf	B	0.0239	0.00168	0.0960451	0.00542114
3	SBayesR	A	0.0385	0.00211	0.0813334	0.00382865
3	SBayesR	B	0.0312	0.00191	0.0658552	0.00345841
4	LDpred2-inf	A	0.0224	0.00162	0.0962351	0.00560614
4	LDpred2-inf	B	0.0209	0.00157	0.0902357	0.00542511
4	SBayesR	A	0.0397	0.00214	0.0856975	0.00395442
4	SBayesR	B	0.0284	0.00182	0.0611207	0.00335969
5	LDpred2-inf	A	0.0245	0.0017	0.0951072	0.00530306
5	LDpred2-inf	B	0.0249	0.00171	0.0964673	0.00534105
5	SBayesR	A	0.0401	0.00215	0.0862537	0.00396576
5	SBayesR	B	0.0309	0.0019	0.0666823	0.00350367
6	LDpred2-inf	A	0.0208	0.00156	0.0874022	0.00528365
6	LDpred2-inf	B	0.0234	0.00166	0.0985259	0.00561542
6	SBayesR	A	0.0362	0.00205	0.0795056	0.00384052
6	SBayesR	B	0.0302	0.00188	0.0662152	0.00351604
7	LDpred2-inf	A	0.0236	0.00166	0.100375	0.00569817
7	LDpred2-inf	B	0.0232	0.00165	0.0988917	0.00565508
7	SBayesR	A	0.0409	0.00217	0.0889888	0.00403968
7	SBayesR	B	0.0306	0.00189	0.0665591	0.00351273
8	LDpred2-inf	A	0.0208	0.00157	0.0835661	0.00504299
8	LDpred2-inf	B	0.0262	0.00175	0.104803	0.00565366
8	SBayesR	A	0.0354	0.00203	0.076238	0.00373701
8	SBayesR	B	0.0322	0.00194	0.0692122	0.00356677
9	LDpred2-inf	A	0.0246	0.0017	0.0941879	0.00524424
9	LDpred2-inf	B	0.0238	0.00167	0.0911435	0.00515853
9	SBayesR	A	0.0404	0.00216	0.0857192	0.00393396
9	SBayesR	B	0.0314	0.00192	0.0668145	0.00348949
10	LDpred2-inf	A	0.0251	0.00172	0.0974117	0.00536918
10	LDpred2-inf	B	0.024	0.00168	0.0932219	0.00525185
10	SBayesR	A	0.0419	0.0022	0.090799	0.00407297
10	SBayesR	B	0.0296	0.00186	0.0641313	0.00344528

### Sheet: S6
Uncorrected R²
Trait	SBayesR	Clumping	LDpred2-inf
EA	0.049 (0.002)	0.032 (0.002)	0.048 (0.002)
Height	0.253 (0.005)	0.154 (0.004)	0.188 (0.004)
VNR	0.031 (0.003)	0.017 (0.002)	0.030 (0.003)
BMI	0.062 (0.003)	0.037 (0.002)	0.055 (0.003)
NEU (UKB)	0.018 (0.002)	0.008 (0.001)	0.013 (0.001)
NEU (ReGPC)	0.019 (0.002)	0.008 (0.001)	0.011 (0.001)
Error-corrected R²
Trait	SBayesR	Clumping	LDpred2-inf
EA	0.119 (0.005)	0.157 (0.008)	0.165 (0.007)
Height	0.346 (0.006)	0.393 (0.008)	0.475 (0.009)
VNR	0.113 (0.009)	0.190 (0.024)	0.196 (0.016)
BMI	0.128 (0.005)	0.178 (0.008)	0.216 (0.008)
NEU (UKB)	0.064 (0.005)	0.089 (0.010)	0.109 (0.009)
NEU (ReGPC)	0.059 (0.004)	0.098 (0.012)	0.086 (0.008)
	Number of SNPs (total)
EA	749619	871200	766618	766618	860100
Height	749619	871200	766618	766618	860100
VNR	749619	871200	766618	766618	860100
BMI	749619	871200	766618	766618	860100
NEU (UKB)	749619	871200	766618	766618	860100
NEU (ReGPC)	755825	9,156,937/	766032	766618	860100
		8894394
	Number of SNPs (nonzero)
EA	69,790/83,156	32,837/32,762	749619
Height	48,474/49,644	32,656/32,575	749619
VNR	95,581/98,492	32,951/32,906	749619
BMI	81,364/70,452	32,263/32,330	749619
NEU (UKB)	70,858/39,063	32,942/32,835	749619
NEU (ReGPC)	50,510/48,288	32,445/32,299	749619

### Sheet: S7
GWAS Trait (Discovery Sample)	LDpred2-inf Error-Corrected R² (SE)	LDSC h² Discovery (SE)	LDSC h² Prediction (SE)	Genetic Correlation with UKB Prediction Phenotype (SE)	Theoretical R²
EA (EA4 UKB-removed)	0.123 (0.003)	0.124 (0.005)	0.171 (0.019)	0.972 (0.052)	0.161
Height (GIANT 2014)	0.364 (0.004)	0.345 (0.018)	0.421 (0.037)	0.921 (0.059)	0.357
